# Long-term Metabolic Side Effects of Second-Generation Antipsychotics in Chinese Patients with Schizophrenia: A Within-Subject Approach with modelling of dosage effects

**DOI:** 10.1101/2024.03.04.24303695

**Authors:** Kenneth C.Y. Wong, Perry B.M. Leung, Benedict K.W. Lee, Pak C. Sham, Simon S.Y. Lui, Hon-Cheong So

## Abstract

**Background:** Second-generation antipsychotics (SGAs) are commonly used to treat schizophrenia (SCZ), but SGAs may differ in the severity of side effects. Previous observational studies had limitations like failing to account for confounding factors and short follow-up periods. This study compared the long-term metabolic and anthropometric side effects of seven second-generation antipsychotics (SGAs) in a Chinese schizophrenia population, using a within-subject approach to reduce risk of confounding.

**Methods:** Longitudinal data on SGA prescriptions, concomitant medications, fasting blood glucose, lipid profiles, and BMI were collected from 767 schizophrenia patients, with follow-up up to 18.7 years (median ∼6.2 years). Linear mixed models estimated the effects of SGAs, as binary predictors and by dosage, on metabolic profiles.

**Results:** When considering SGAs as binary predictors, clozapine and olanzapine were associated with the most substantial worsening of lipid profiles and BMI, while clozapine alone showed a significant increase in blood glucose. Amisulpride, paliperidone, and quetiapine worsened lipid profiles and increased BMI. Conversely, aripiprazole improved lipid profiles but slightly increased BMI. Examining dosage effects showed consistent results overall. At minimum effective doses, clozapine had the most severe metabolic side effects, followed by olanzapine. Risperidone and aripiprazole had the least metabolic impact, with aripiprazole significantly lowering lipids.

**Conclusions:** This study clarified the long-term, dose-dependent metabolic and anthropometric effects of different SGAs in Chinese schizophrenia patients. Our findings may inform clinicians and SCZ patients of SGA choices.
