## Supplementary Figures and Tables for "Long-term Metabolic Side Effects of Second-Generation Antipsychotics in Chinese Patients with Schizophrenia: A Within-Subject Approach with modelling of dosage effects"

### Sheet: Table S1
Table S1 Determine the optimal latency period (days) for drug efficacy by plotting the AIC against the response time of SGA-induced metabolic side effects.
SGA Response Time (Days)	Akaike Information Criterion (AIC)
	TC	HDL	LDL	TG	BG	BMI
35	8847	-666	7346	10727	10951	35980
28	8833	-664	7329	10741	10942	35978
21	8831	-567	7330	10733	10953	36017
14	8833	-636	7354	10713	10964	36044
7	8828	-626	7351	10744	10968	36103
4	8838	-622	7353	10759	10963	36119
2	8848	-625	7362	10758	10953	36138
AIC vs Response time Plots
Remarks:
(1) In general, models with lower AIC values are preferred over models with higher AIC values.
(2) To determine a single optimal latency period (days) for all metabolic measures, 21 days would be a good choice as its AIC is close to the minimal AIC of models (except HDL)

### Sheet: Table S2
Table S2 Summary statistical of prescription records in our cohort.
Antipsychotics		No. of subject with >= 1 prescription			Number of prescription per subject, mean (SD)			Total no. of prescription			% of prescription
		TC,LDL,HDL,TG (N=740)	BG (N=744)	BMI (N=759)	TC,LDL,HDL,TG (N=740)	BG (N=744)	BMI (N=759)	TC,LDL,HDL,TG (N=740)	BG (N=744)	BMI (N=759)	TC,LDL,HDL,TG (N=740)	BG (N=744)	BMI (N=759)
FGA	CHLORPROMAZINE	4	5	7	2.25 (1.5)	2 (1.41)	2.57 (2.94)	9	10	18	0.00236593	0.00262329	0.0023753
	FLUPHENAZINE	0	0	0	NA	NA	NA	0	0	0	0	0	0
	HALOPERIDOL	13	13	25	1.23 (0.6)	1.23 (0.6)	1.24 (0.72)	16	16	31	0.0042061	0.00419727	0.00409079
	PERPHENAZINE	3	3	5	1 (0)	1 (0)	1 (0)	3	3	5	0.000788644	0.000786988	0.000659805
	TRIFLUOPERAZINE	34	34	41	1.76 (1.46)	1.74 (1.26)	3.27 (5.55)	60	59	134	0.0157729	0.0154774	0.0176828
	PROCHLORPERAZINE	1	2	4	NA	NA	NA	1	2	4	0.000262881	0.000524659	0.000527844
	PIMOZIDE	1	1	1	NA	NA	NA	1	1	2	0.000262881	0.000262329	0.000263922
SGA	CLOZAPINE	140	141	147	4.7 (2.81)	5.16 (4.34)	9.29 (12.54)	658	727	1366	0.172976	0.190714	0.180259
	OLANZAPINE	276	269	372	3.28 (2.63)	3.3 (2.62)	4.87 (5.16)	906	887	1811	0.23817	0.232686	0.238981
	ARIPIPRAZOLE	279	276	327	3.13 (2.22)	3.13 (2.37)	4.87 (5.24)	874	863	1592	0.229758	0.22639	0.210082
	AMISULPRIDE	193	188	261	2.48 (1.95)	2.51 (1.93)	3.75 (3.75)	478	471	980	0.125657	0.123557	0.129322
	PALIPERIDONE	50	51	81	2.32 (1.85)	2.12 (1.75)	2.6 (2.36)	116	108	211	0.0304942	0.0283316	0.0278438
	RISPERIDONE	135	135	281	1.83 (1.67)	1.8 (1.68)	2.46 (2.49)	247	243	692	0.0649317	0.0637461	0.091317
	QUETIAPINE	155	150	174	2.73 (2.08)	2.71 (1.99)	4.1 (4.08)	423	407	713	0.111199	0.106768	0.0940881
	ZIPRASIDONE	0	0	0	NA	NA	NA	0	0	0	0	0	0
	LURASIDONE	10	10	9	1.2 (0.42)	1.5 (0.97)	2.11 (1.17)	12	15	19	0.00315457	0.00393494	0.00250726
								3804	3812	7578	1	1	1
					Number of prescription record included in analyses :			3702	3706	7365	1	1	1
Concomitant medications		No. of subject with >= 1 prescription			Number of prescription per subject, mean (SD)			Total no. of prescription			% of prescription
		TC,LDL,HDL,TG (N=740)	BG (N=744)	BMI (N=759)	TC,LDL,HDL,TG (N=740)	BG (N=744)	BMI (N=759)	TC,LDL,HDL,TG (N=740)	BG (N=744)	BMI (N=759)	TC,LDL,HDL,TG (N=740)	BG (N=744)	BMI (N=759)
VALPROATE		81	77	96	4.43 (3.65)	4.49 (3.69)	7.46 (10.5)	359	346	716	0.28357	0.276137	0.353755
METFORMIN		64	62	70	4.66 (5.09)	4.87 (5.49)	4.87 (5.53)	298	302	341	0.235387	0.241022	0.168478
LITHIUM		49	49	53	3.9 (3.33)	4.04 (3.5)	5.43 (4.72)	191	198	288	0.150869	0.158021	0.142292
CITALOPRAM		50	49	50	2.74 (2.28)	2.78 (2.34)	5.78 (10.98)	137	136	289	0.108215	0.10854	0.142787
SIMVASTATIN		26	25	20	4.46 (4.33)	4.36 (5.02)	4.5 (5.86)	116	109	90	0.0916272	0.0869912	0.0444664
SERTRALINE		32	33	48	2.62 (2.12)	2.58 (1.98)	4.83 (5.68)	84	85	232	0.0663507	0.0678372	0.114625
ATORVASTATIN		17	18	16	4.76 (3.19)	4.28 (3.59)	4.25 (6.85)	81	77	68	0.063981	0.0614525	0.0335968
					Number of prescription record included in analyses :			1266	1253	2024	1	1	1
	Drugs included in our analyses
					Total prescription record included in analyses :			19316

### Sheet: Table S3
Table S3 Result of Model A - Effect estimates of SGAs with concomitant medications on the metabolic (or BMI) changes (n = 767)
Predictors	TC			HDL			LDL			TG			BG			BMI
	Estimates (SE)	t-value	p	Estimates (SE)	t-value	p	Estimates (SE)	t-value	p	Estimates (SE)	t-value	p	Estimates (SE)	t-value	p	Estimates (SE)	t-value	p
Intercept	323.46 (12.52)	37.2873	<0.001	0.19 (0.01)	0.0385	0.969	146.94 (8.47)	15.6864	<0.001	35.71 (4)	2.728	0.006	377.13 (11.09)	53.1521	<0.001	2199.3 (91.5)	75.3276	<0.001
Age	0.59 (0.0004)	9.219	<0.001	-0.1 (0.0001)	1.2079	0.227	0.78 (0.0007)	8.2161	<0.001	1.14 (0.0021)	6.1096	<0.001	0.24 (0.0001)	4.8311	<0.001	0.23 (0.0002)	3.2823	0.001
Sex (Female)	-4.35 (0.05)	3.7546	<0.001	16.65 (0.25)	10.1852	<0.001	-6.62 (0.12)	3.9101	<0.001	-26.24 (0.9)	8.8911	<0.001	-0.71 (0.006)	0.7983	0.425	-1.91 (0.02)	1.4916	0.136
Year of Education	-0.06 (0.0001)	0.2669	0.79	0.66 (0.0018)	2.4968	0.013	-0.21 (0.0007)	0.6846	0.494	-0.86 (0.0052)	1.4475	0.148	-0.33 (0.0005)	2.0926	0.036	-0.29 (0.0006)	1.281	0.2
Tx Duration (months)	-0.03 (0)	3.7849	<0.001	-0.09 (0)	9.1959	<0.001	-0.05 (0)	4.0023	<0.001	0.16 (0)	6.8218	<0.001	0.06 (0)	8.9882	<0.001	0.1 (0)	14.8208	<0.001
bz.CLOZAPINE	-4.05 (0.12)	1.346	0.178	-1.73 (0.07)	0.4426	0.658	-5.28 (0.24)	1.1961	0.232	-3.12 (0.28)	0.3568	0.721	3.23 (0.07)	1.4417	0.149	2.05 (0.06)	0.6791	0.497
bz.OLANZAPINE	4.65 (0.09)	2.2801	0.023	-0.21 (0.005)	0.0835	0.933	6.13 (0.18)	2.0223	0.043	9.05 (0.52)	1.504	0.133	-0.02 (0.0003)	0.0122	0.99	2.87 (0.06)	1.422	0.155
bz.ARIPIPRAZOLE	3.43 (0.08)	1.3915	0.164	-2.52 (0.08)	0.8239	0.41	2.61 (0.09)	0.7154	0.474	13.8 (0.97)	1.8389	0.066	-0.56 (0.01)	0.3083	0.758	5.2 (0.14)	1.9045	0.057
bz.AMISULPRIDE	4.92 (0.13)	1.7695	0.077	1.96 (0.07)	0.5612	0.575	5.29 (0.21)	1.2866	0.198	11.16 (0.88)	1.3484	0.178	0.18 (0.004)	0.0921	0.927	1.95 (0.05)	0.785	0.432
bz.QUETIAPINE	3.02 (0.09)	1.0247	0.306	-8.32 (0.31)	2.3437	0.019	6.07 (0.26)	1.3737	0.17	16.87 (1.42)	1.854	0.064	1.47 (0.03)	0.6236	0.533	3.82 (0.12)	1.1685	0.243
bz.RISPERIDONE	1.85 (0.05)	0.7216	0.471	-4.68 (0.15)	1.4798	0.139	-0.68 (0.03)	0.1803	0.857	20.17 (1.48)	2.5012	0.012	3.45 (0.07)	1.7504	0.08	4.59 (0.11)	1.8771	0.061
bz.PALIPERIDONE	0.5 (0.02)	0.1148	0.909	2.22 (0.12)	0.3972	0.691	1.93 (0.12)	0.3021	0.763	-7.48 (0.93)	0.6258	0.531	-1.29 (0.04)	0.3831	0.702	-1.9 (0.09)	0.3993	0.69
wz.CLOZAPINE	4.27 (0.06)	3.0485	0.002	-7.9 (0.12)	5.3077	<0.001	8.53 (0.18)	3.9181	<0.001	21.39 (0.87)	4.7675	<0.001	8.6 (0.11)	6.4663	<0.001	5.9 (0.04)	9.1098	<0.001
wz.OLANZAPINE	6.92 (0.07)	6.8728	<0.001	-5.24 (0.06)	4.8844	<0.001	9.09 (0.14)	5.8465	<0.001	25.11 (0.72)	7.7641	<0.001	0.85 (0.008)	0.9115	0.362	5.06 (0.02)	12.6726	<0.001
wz.ARIPIPRAZOLE	-3.81 (0.04)	4.1659	<0.001	-0.01 (0.0001)	0.0101	0.992	-4.11 (0.06)	2.9162	0.004	-6.84 (0.19)	2.5597	0.01	-1.31 (0.01)	1.4981	0.134	1.86 (0.007)	4.89	<0.001
wz.AMISULPRIDE	3.72 (0.04)	3.517	<0.001	-1.69 (0.02)	1.4495	0.147	4.76 (0.08)	2.9165	0.004	9.99 (0.31)	3.09	0.002	1.03 (0.01)	1.0365	0.3	2.65 (0.01)	6.1101	<0.001
wz.QUETIAPINE	3.01 (0.04)	2.295	0.022	-2.03 (0.03)	1.4052	0.16	2.82 (0.06)	1.4004	0.161	11.94 (0.46)	2.9434	0.003	-2.36 (0.03)	1.9201	0.055	3.07 (0.02)	5.2454	<0.001
wz.RISPERIDONE	-0.84 (0.01)	0.5968	0.551	-0.1 (0.002)	0.0615	0.951	-1.18 (0.03)	0.5466	0.585	2.11 (0.09)	0.4996	0.617	-0.67 (0.009)	0.5095	0.61	0.4 (0.002)	0.8	0.424
wz.PALIPERIDONE	4.47 (0.09)	2.1138	0.035	-4.48 (0.1)	1.9603	0.05	8.87 (0.28)	2.6985	0.007	9.89 (0.61)	1.5382	0.124	0.81 (0.02)	0.4067	0.684	3.31 (0.03)	3.875	<0.001
Remarks:
(1) wz.<drug> refers to the within-subject effect of the drug treatment that minimizes the confounding bias due to individual between-subject effect bz.<drug>
(2) To enhance interpretability, the coefficients were transformed using the formula F(x)=(exp(x) - 1) × 100. For instance, a transformed coefficient wz.OLANZAPINE of 6.92 for TC indicated a 6.92% increase in TC levels after receiving olanzapine treatment. Therefore, the unit of estimate is the percentage changes in metabolic level (or BMI) after treatment.

### Sheet: Table S4
Table S4 Result of Model B - Dose-dependent effect estimates of SGAs with concomitant medications on the metabolic (or BMI) changes (n = 767)
Predictors	TC			HDL			LDL			TG			BG			BMI
	Estimates (SE)	t-value	p	Estimates (SE)	t-value	p	Estimates (SE)	t-value	p	Estimates (SE)	t-value	p	Estimates (SE)	t-value	p	Estimates (SE)	t-value	p
Intercept	319.7 (12.4)	36.8536	<0.001	1.43 (0.071)	15.312	0.774	142.4 (8.234)	15.312	<0.001	31.89 (3.578)	2.4674	0.014	374.4 (11.3)	51.4511	<0.001	2185 (90.9)	75.1682	<0.001
Age	0.603 (0)	9.4409	<0.001	-0.13 (0.0001)	8.4667	0.101	0.8 (0.0008)	8.4667	<0.001	1.23 (0.0023)	6.6457	<0.001	0.25 (0.0001)	4.9131	<0.001	0.25 (0.0002)	3.5975	<0.001
Sex (Female)	-4.196 (0.05)	3.5906	<0.001	16.46 (0.25)	3.7107	<0.001	-6.33 (0.112)	3.7107	<0.001	-25.84 (0.889)	8.6877	<0.001	-0.63 (0.006)	0.6802	0.496	-1.69 (0.022)	1.3146	0.189
Year of Education	0.007 (0)	0.0336	0.973	0.63 (0.002)	0.3742	0.017	-0.12 (0.0004)	0.3742	0.708	-0.74 (0.005)	1.2399	0.215	-0.32 (0.0005)	1.9457	0.052	-0.26 (0.0006)	1.1819	0.237
Tx Duration (months)	-0.031 (0)	3.9078	<0.001	-0.08 (0)	4.1233	<0.001	-0.05 (0)	4.1233	<0.001	0.15 (0)	6.4319	<0.001	0.06 (0)	8.7387	<0.001	0.1 (0)	14.6924	<0.001
bz_dose.CLOZAPINE	-0.016 (0)	0.922	0.357	-0.01 (0)	1.1892	0.669	-0.03 (0)	1.1892	0.234	0.04 (0)	0.8137	0.416	0.02 (0)	1.288	0.198	0.01 (0)	0.8152	0.415
bz_dose.OLANZAPINE	0.261 (0.0004)	1.656	0.098	-0.05 (0.0001)	1.7572	0.785	0.41 (0.0009)	1.7572	0.079	0.43 (0.002)	0.9478	0.343	-0.02 (0)	0.1952	0.845	0.19 (0.0003)	1.215	0.224
bz_dose.ARIPIPRAZOLE	0.099 (0.0001)	0.7043	0.481	-0.21 (0.0004)	0.2244	0.251	0.05 (0.0001)	0.2244	0.822	0.53 (0.002)	1.2886	0.198	-0.06 (0.0001)	0.6344	0.526	0.35 (0.0006)	2.0727	0.038
bz_dose.AMISULPRIDE	0.014 (0)	2.2529	0.024	0.01 (0)	1.8299	0.173	0.02 (0)	1.8299	0.067	0.01 (0)	0.5688	0.569	0 (0)	0.6293	0.529	0 (0)	0.5165	0.606
bz_dose.QUETIAPINE	0.007 (0)	0.6967	0.486	-0.03 (0)	0.3551	0.036	0.01 (0)	0.3551	0.722	0.07 (0)	2.4924	0.013	0 (0)	0.4005	0.689	0.01 (0)	0.9357	0.349
bz_dose.RISPERIDONE	0.61 (0.006)	0.6032	0.546	-1.86 (0.024)	0.1845	0.143	0.28 (0.004)	0.1845	0.854	5.24 (0.152)	1.7575	0.079	1.42 (0.011)	1.82	0.069	1.91 (0.017)	2.1867	0.029
bz_dose.PALIPERIDONE	0.301 (0.002)	0.5013	0.616	-0.37 (0.003)	0.7733	0.623	0.68 (0.006)	0.7733	0.439	0.66 (0.011)	0.3832	0.702	0.3 (0.002)	0.5763	0.564	-0.05 (0.0003)	0.0771	0.939
wz_dose.CLOZAPINE	0.008 (0)	1.6204	0.105	-0.01 (0)	2.3633	0.024	0.02 (0)	2.3633	0.018	0.03 (0)	2.0781	0.038	0.01 (0)	3.2195	0.001	0 (0)	0.1217	0.903
wz_dose.OLANZAPINE	0.285 (0.0002)	4.3659	<0.001	-0.18 (0.0001)	4.1961	0.013	0.42 (0.0004)	4.1961	<0.001	0.8 (0.002)	4.1607	<0.001	0.02 (0)	0.398	0.691	0.18 (0)	6.7527	<0.001
wz_dose.ARIPIPRAZOLE	-0.174 (0.0001)	3.464	0.001	0.03 (0)	1.8592	0.566	-0.14 (0.0001)	1.8592	0.063	-0.4 (0.0006)	2.684	0.007	-0.02 (0)	0.5181	0.604	0.04 (0)	1.9252	0.054
wz_dose.AMISULPRIDE	0.006 (0)	2.6616	0.008	0 (0)	1.7236	0.82	0.01 (0)	1.7236	0.085	0.02 (0)	2.8971	0.004	0 (0)	0.0285	0.977	0 (0)	4.395	<0.001
wz_dose.QUETIAPINE	0.002 (0)	0.4826	0.629	0 (0)	0.2508	0.68	0 (0)	0.2508	0.802	0 (0)	0.2457	0.806	-0.01 (0)	1.4451	0.148	0.01 (0)	2.8679	0.004
wz_dose.RISPERIDONE	-0.495 (0.003)	0.9455	0.344	0.03 (0.0002)	0.7427	0.957	-0.59 (0.0047)	0.7427	0.458	-0.15 (0.0023)	0.0962	0.923	-0.77 (0.004)	1.5702	0.116	-0.07 (0.0001)	0.3821	0.702
wz_dose.PALIPERIDONE	0.636 (0.002)	2.4829	0.013	-0.14 (0.0004)	2.6386	0.626	1.03 (0.004)	2.6386	0.008	0.9 (0.0068)	1.1961	0.232	0.37 (0.0009)	1.5789	0.114	0.35 (0.0004)	3.0343	0.002
Remarks:
(1) wz_dose.<drug> refers to the within-subject effect of the drug dose (mg) that minimizes the confounding bias due to individual between-subject effect bz_dose.<drug>
(2) The coefficients were transformed using the formula F(x)=(exp(x) - 1) × 100, representing the percentage change in metabolic levels after taking one unit (mg) of the corresponding SGA per day. For instance, a transformed coefficient wz_dose.OLANZAPINE of 0.28 for TC, indicated that TC would increase by 2.8% after receiving 10mg/day olanzapine. Therefore, the unit of estimate is the percentage…
																			___________________

### Sheet: Fig. S1
Fig. S1 QQ plots of the six metabolic measures before and after natural log transformation were shown above. The normality of the log-transformed metabolic measures was improved, except for BG

### Sheet: Fig. S2
Fig. S2 Correlation plots. (Upper Left) The correlation plot of the clinical and between-subject variables in Model A showed significant and moderate to high correlation between simvastatin and metformin. For the other pairs, the correlation was either insignificant or mild. (Upper Right) The correlation plots of the clinical and within-subject variables in Model A do not have significant and hig…

### Sheet: Fig. S3
Fig. S3 (Upper) QQ plots of the standardized residual of Model A. The residuals were close to a normal distribution, except the residual of the BG model. (Bottom) QQ-Plot of the standardized residual of Model B. The residuals were close to a normal distribution, except the residual of the BG model.

### Sheet: Fig. S4a
Fig. S4a Residual vs fitted values plots of the Model A for the six metabolic measures. Heteroskedasticity is not evident in these plots.

### Sheet: Fig. S4b
Fig. S4b Residual vs fitted values plots of the Model B for the six metabolic measures. Heteroskedasticity is not evident in these plots.
